# Genome-wide SNP-sex interaction analysis of susceptibility to idiopathic pulmonary fibrosis

**DOI:** 10.1101/2024.01.12.24301204

**Authors:** Olivia C Leavy, Anne F Goemans, Amy D Stockwell, Richard J Allen, Beatriz Guillen-Guio, Tamara Hernandez-Beeftink, Ayodeji Adegunsoye, Helen L Booth, CleanUP-IPF Investigators of the Pulmonary Trials Cooperative, Paul Cullinan, William A Fahy, Tasha E Fingerlin, Harvinder S Virk, Ian P Hall, Simon P Hart, Mike R Hill, Nik Hirani, Richard B Hubbard, Naftali Kaminski, Shwu-Fan Ma, Robin J McAnulty, X Rebecca Sheng, Ann B Millar, Maria Molina-Molina, Vidya Navaratnam, Margaret Neighbors, Helen Parfrey, Gauri Saini, Ian Sayers, Mary E Strek, Martin D Tobin, Moira KB Whyte, Yingze Zhang, Toby M Maher, Philip L Molyneaux, Justin M Oldham, Brian L Yaspan, Carlos Flores, Fernando Martinez, Carl J Reynolds, David A Schwartz, Imre Noth, R Gisli Jenkins, Louise V Wain

## Abstract

**Background:** Idiopathic pulmonary fibrosis (IPF) is a chronic lung condition that is more prevalent in males than females. The reasons for this are not fully understood, with differing environmental exposures due to historically sex-biased occupations, or diagnostic bias, being possible explanations. To date, over 20 independent genetic variants have been identified to be associated with IPF susceptibility, but these have been discovered when combining males and females. Our aim was to test for the presence of sex-specific associations with IPF susceptibility and assess whether there is a need to consider sex-specific effects when evaluating genetic risk in clinical prediction models for IPF.

**Methods:** We performed genome-wide single nucleotide polymorphism (SNP)-by-sex interaction studies of IPF risk in six independent IPF case-control studies and combined them using inverse-variance weighted fixed effect meta-analysis. In total, 4,561 cases (1,280 females and 2,281 males) and 23,500 controls (8,360 females and 14,528 males) of European genetic ancestry were analysed. We used polygenic risk scores (PRS) to assess differences in genetic risk prediction between males and females.

**Findings:** Three independent genetic association signals were identified. All showed a consistent direction of effect across all individual IPF studies and an opposite direction of effect in IPF susceptibility between females and males. None had been previously identified in IPF susceptibility genome-wide association studies (GWAS). The predictive accuracy of the PRSs were similar between males and females, regardless of whether using combined or sex-specific GWAS results.

**Interpretation:** We prioritised three genetic variants whose effect on IPF risk may be modified by sex, however these require further study. We found no evidence that the predictive accuracy of common SNP-based PRSs varies significantly between males and females.

**Research in context:** 

**Evidence before this study:** The prevalence of IPF is higher in males than females. IPF risk has a genetic component, but analyses have only been performed in studies where males and females have been combined. One previous study reported sex-specific differences in association for the *MUC5B* promoter variant, rs35705950, however the finding was not replicated in an independent study. No genome-wide association studies assessing for different genetic risk factors between males and females have been conducted for IPF. It is not known whether approaches to predict individuals at risk of IPF should take sex-specific genetic risk into consideration.

**Added value of this study:** This was the largest study to test whether there are genetic variants whose effects on IPF susceptibility are different in males and females. The *MUC5B* promotor variant rs35705950 did not show a different magnitude of effect in males vs females. We identified three genetic variants with opposite directions of effect on IPF risk in males vs females. Our polygenic risk score analyses suggested that genetic prediction based on data from males and females separately did not perform better than when males and females were combined.

**Implications of all available evidence:** Although we found some preliminary evidence of genetic variants with sex-specific effects on IPF risk, our analyses suggest that genome-wide genetic risk from common single nucleotide polymorphisms is similar in males and females. This is important when considering integration of polygenic risk scores into clinical prediction models for IPF. There may be other forms of genetic variation, such as complex structural variation or rare variants, not captured in this analysis, that may improve risk prediction for males and females separately.
