## Supplementary material for "Genome-wide SNP-sex interaction analysis of susceptibility to idiopathic pulmonary fibrosis": Table S1

### Sheet: Table S1
Table S1: Sentinel variants that reach P<1×10-6 and posterior probability of replication (MAMBA) >90%
								Imputation R2						US		Colorado		UK		UUS		CleanUp		Genentech		Meta-analysis
rsid	CHR	Position (Build38)	Annotation (VEP)	Effect allele	Other allele	Effect allele freq	N studies	US	Colorado	UK	UUS	CleanUP	Genentech	OR [95% CI]	p-value	OR [95% CI]	p-value	OR [95% CI]	p-value	OR [95% CI]	p-value	OR [95% CI]	p-value	OR [95% CI]	p-value	OR [95% CI]	p-value	Nominal significant studies	N nominal significant studies	Direction	Direction (nominally significant)	MAMBA ppr	Conditional analysis variant?	Nonconditional/Conditional direction of effect
rs1756167317	5	177451510	Intron variant	A	C	0.0229859	5	0.55226	0.56972	0.62495	0.64579	0.62801	NA	0.59 [0.10, 3.58]	0.568413	0.30 [0.14, 0.62]	0.00124265	0.39 [0.14, 1.09]	0.0722992	0.18 [0.07,0.46]	0.000295949	0.24 [0.07, 0.92]	0.0364632	NA	NA	0.28 [0.18, 0.45]	5.76e-08	N,Y,Y,NA,N,Y	3	-,-,-,NA,-,-	-,-,-	0.992945	N	NA
rs62040020	16	1697584	Intron variant	C	G	0.101635	6	0.88517	0.93816	0.99873	0.99801	0.99683	NA	0.47 [0.25, 0.91]	0.0259033	0.73 [0.54, 0.98]	0.0337146	0.50 [0.33, 0.77]	0.00156963	0.61 [0.41, 0.90]	0.0120269	0.74 [0.41, 1.36]	0.34	0.43 [0.17, 1.09]	0.07505	0.62 [0.52, 0.74]	3.049e-07	Y,N,Y,N,Y,Y	4	-,-,-,-,-,-	-,-,-,-	0.966599	N	NA
rs1663078846	2	11000268	Intergenic variant	C	T	0.0486317	5	0.65554	0.62004	0.65272	0.63921	0.64913	NA	0.50 [0.18, 1.38]	0.177543	0.39 [0.25, 0.63]	7.98583e-05	0.69 [0.34, 1.41]	0.305847	0.40 [0.20, 0.80]	0.00921092	0.55 [0.18, 1.64]	0.28	NA	NA	0.46 [0.34, 0.63]	7.53e-07	N,N,Y,NA,N,Y	2	-,-,-,NA,-,-	-,-	0.938008	N	NA
Note: CHR = chromosome, VEP = Ensembl Variant Effect Predictor, N= number, OR = odds ratio, 95% CI = 95% confidence interval and MAMBA ppr = posterior probability of replication

### Sheet: Table S2
Table S2: Annotation and eQTL results for variants in 95% credible set of IPF SNP-by-sex signals
																		Gtex
																		Lung			Cultured fibroblasts			Other tissues			PheWAS		HaploReg
CHR	Position (Build38)	rsid	Effect allele	Other allele	N studies	P	OR	OR lower 95%CI	OR upper 95%CI	beta	se	z	Posterior probability	Cumulative sum	Note	Annotation (VEP)	GWAS Catalog	Gene	Normalised effect size	p-value	Gene	Normalised effect size	p-value	Gene	p-value	Tissue	Open Targets	PhenoScanner	Promoter histone marks	Enhancer histone marks	DNAse	Motifs changed	NHGR/EBI GWAS hits
2	11000268	rs1663078846	C	T	5	7.53e-07	0.4598	0.337974	0.625539	-0.776964	0.157052	-4.94717	1	1	Sentinal	Intergenic	X											X
5	177451510	rs1756167317	A	C	5	5.76e-08	0.2847	0.180843	0.4482	-1.25632	0.231533	-5.4261	1	1	Sentinal	Intron of PRR7	X											X
16	1697584	rs62040020	C	G	6	3.049e-07	0.6196	0.515864	0.744197	-0.478681	0.0934852	-5.12039	0.884069	0.884069	Sentinal	Intron of JPT2	X	FAHD1	0.43	4.9e-23	MEIOB	-0.51	9.4e-09	Lots of results in other tissues			smallest p = 0.00017, Monocyte percentage (beta = -0.0395)	Non-applicable results (best p = x10-4)	X	PLCNT	X	7 altered motifs	X
																		HAGH	0.2	3e-06	FAHD1	0.31	8.5e-08
																		MEIOB	0.41	8.6e-06	MRPS34	-0.09	4.3e-05
																					HAGH	0.18	6.6e-05
																					NUBP2	0.11	9.3e-05
16	1581293	rs56218869	G	A	6	2.091e-05	0.6277	0.506511	0.777886	-0.465693	0.109447	-4.25495	0.0225909	0.90666		Intron of IFT140	X	FAHD1	0.31	2.1e-08	X		X	Lots of results in other tissues			smallest p = 0.00016, Bursitis of shoulder (beta = 0.551)		X	GI, LIV	X	Hoxa5	X
16	1566527	rs116908844	A	T	6	2.392e-05	0.6289	0.507151	0.779877	-0.463783	0.109777	-4.22476	0.0203243	0.926984		Intron of IFT140	X	FAHD1	0.32	3.3e-09	X		X	Lots of results in other tissues			smallest p = 0.00020, Bursitis of shoulder (beta = 0.541)		X	X	X	X	X
16	1753892	rs117959643	A	G	6	7.889e-06	0.435	0.301932	0.626713	-0.832409	0.186297	-4.46817	0.00633905	0.933323		Intron of MAPK8IP3	Insulin-like growth factor 1 levels (risk allele = A, beta = 0.0795 , P = 9x10-23)	X		X	X		X	EME2	1.1e-06	Skin - Not Sun Exposed (Suprapubic)	p = 8.6e-38, Insulin-like growth factor 1 levels (beta = 0.0827)		X	X	X	Hic1	X
																								IGFALS	3.9e-06	Nerve - Tibial
16	1869176	rs184850749	A	G	6	1.55e-06	0.347	0.225327	0.534374	-1.05843	0.220292	-4.80468	0.00604925	0.939373		Intron of MEIOB	X	X		X	X		X				smallest p = 0.000012, Basophil percentage of white cells (beta = 0.0421)		X	X	LIV	EBF,TEF-1,Zbtb3	X
16	1776040	rs190542947	A	G	6	3.217e-06	0.3755	0.24863	0.567108	-0.979497	0.210352	-4.65646	0.00553225	0.944905		Intron of EME2	X	X		X	X		X				p = 6.7e-31, Insulin-like growth factor 1 levels (beta = 0.0836)		X	10 tissues	5 tissues	5 altered motifs	X
16	1605758	rs117492052	A	G	6	1.025e-05	0.4018	0.267971	0.602466	-0.911801	0.206672	-4.41183	0.00352989	0.948435		Intron of IFT140	X	X		X	X		X	EME2	4.8e-05	Skin - Not Sun Exposed (Suprapubic)	smallest p = 0.0000058, Standing height (beta=-0.248), next smallest p = 0.000036 Fev1 predicted		X	X	X	GATA,Mef2,Obox3	X
16	1776667	rs191479216	C	T	6	1.164e-05	0.4043	0.269698	0.60608	-0.905598	0.206558	-4.38422	0.00333649	0.951771		3 prime UTR variant (EME2)	X	X		X	X		X	X	X	X	smallest p = 0.000016, Standing height (beta=-0.241)		X	7 tissues	8 tissues	HEY1,Hic1,YY1	X
Note: CHR = chromosome, N= number, OR = odds ratio, 95% CI = 95% confidence interval, se = standard error, VEP = Ensembl Variant Effect Predictor

### Sheet: Table S3
Table S3: Results of colocalisation analysis between rs62040020 and lung tissue and cultured fibroblasts using Coloc (female and male specific results)
SNP of interest: rs62040020 (CHR16: 1697584)
Female
CHR	Lower position (Build38)	Upper position (Build38)	GWAS N	Tissue (GTEx)	Gene	EQTL N	nSNPs	H0	H1	H2	H3	H4
16	697584	2697584	9640	Lung	HAGH	515	6160	1.58129e-30	2.01303e-30	0.42369	0.539332	0.0369772
16	697584	2697584	9640	Lung	MEIOB	515	5954	0.00529466	0.00668976	0.421799	0.532907	0.0333097
16	697584	2697584	9640	Lung	FAHD1	515	6156	2.02496e-62	2.57755e-62	0.43122	0.548875	0.0199044
16	697584	2697584	9640	Cultured fibroblasts	HAGH	483	6160	4.72637e-12	6.01679e-12	0.43048	0.547991	0.0215289
16	697584	2697584	9640	Cultured fibroblasts	MEIOB	483	5954	1.09385e-15	1.38207e-15	0.433387	0.547562	0.0190503
16	697584	2697584	9640	Cultured fibroblasts	FAHD1	483	6156	8.04535e-45	1.02408e-44	0.429914	0.547209	0.0228771
16	697584	2697584	9640	Cultured fibroblasts	MRPS34	483	6408	6.02628e-20	7.75659e-20	0.406101	0.522632	0.0712665
16	697584	2697584	9640	Cultured fibroblasts	NUBP2	483	6375	0.053543	0.0688074	0.375274	0.48224	0.0201355
Male
CHR	Lower position (Build38)	Upper position (Build38)	GWAS N	Tissue (GTEx)	Gene	EQTL N	nSNPs	H0	H1	H2	H3	H4
16	697584	2697584	17809	Lung	HAGH	515	6158	5.2246e-31	3.2018e-30	0.139987	0.857884	0.00212899
16	697584	2697584	17809	Lung	MEIOB	515	5952	0.00172561	0.0105318	0.137471	0.839006	0.0112663
16	697584	2697584	17809	Lung	FAHD1	515	6154	6.5648e-63	4.02251e-62	0.139799	0.856598	0.00360368
16	697584	2697584	17809	Cultured fibroblasts	HAGH	483	6158	1.53533e-12	9.40899e-12	0.139839	0.856972	0.00318863
16	697584	2697584	17809	Cultured fibroblasts	MEIOB	483	5952	3.53927e-16	2.1601e-15	0.140227	0.855837	0.00393612
16	697584	2697584	17809	Cultured fibroblasts	FAHD1	483	6154	2.61858e-45	1.60451e-44	0.139928	0.857387	0.00268498
16	697584	2697584	17809	Cultured fibroblasts	MRPS34	483	6406	2.07103e-20	1.2727e-19	0.139563	0.857649	0.00278732
16	697584	2697584	17809	Cultured fibroblasts	NUBP2	483	6373	0.017209	0.105725	0.120612	0.740977	0.0154766
Note: CHR = chromosome, N= number, GWAS = genome-wide association study, EQTL = expression quantitative trait loci, SNP = single nucleotide polymorphism

### Sheet: Table S4
Table S4: SNP-by-sex interaction meta-analysis results for previously reported IPF susceptibility SNPs
rsid	CHR	Position (Build38)	Effect allele	Other allele	N	P	OR	Proxy SNP	CHR	Position (Build38)	Effect allele	Other allele	N	P	OR
rs2292181	3	44861942	C	G	6	0.5583	0.9335	NA	NA	NA	NA	NA	NA	NA	NA
rs9860874	3	169768483	A	C	6	0.6009	0.9682	NA	NA	NA	NA	NA	NA	NA	NA
rs2609259	4	88916657	A	C	6	0.7631	1.0199	NA	NA	NA	NA	NA	NA	NA	NA
rs7725218	5	1282299	A	G	6	0.2513	0.9282	NA	NA	NA	NA	NA	NA	NA	NA
rs2076295	6	7562999	G	T	6	0.02788	1.1328	NA	NA	NA	NA	NA	NA	NA	NA
rs12537430	7	1829125	A	G	6	0.4789	1.0436	NA	NA	NA	NA	NA	NA	NA	NA
rs2897075	7	100032719	T	C	6	0.9541	0.9967	NA	NA	NA	NA	NA	NA	NA	NA
rs10808505	8	119927966	G	T	6	0.2205	0.9317	NA	NA	NA	NA	NA	NA	NA	NA
rs79684490	10	109470103	A	G	6	0.26	0.8722	NA	NA	NA	NA	NA	NA	NA	NA
rs35705950	11	1219991	T	G	6	0.7478	1.0257	NA	NA	NA	NA	NA	NA	NA	NA
rs9577395	13	112880670	G	C	6	0.461	0.9472	NA	NA	NA	NA	NA	NA	NA	NA
rs2304645	15	40424054	G	C	6	0.3274	1.0576	NA	NA	NA	NA	NA	NA	NA	NA
rs12912339	15	40639510	A	G	6	0.4255	0.9434	NA	NA	NA	NA	NA	NA	NA	NA
rs11073517	15	85744679	T	C	6	0.2694	1.069	NA	NA	NA	NA	NA	NA	NA	NA
rs74614704	16	112241	A	G	6	0.6452	0.9488	NA	NA	NA	NA	NA	NA	NA	NA
rs2077551	17	46137522	NA	NA	NA	NA	NA	rs17652520	17	46021601	A	G	5	0.566	0.9576
rs12610495	19	4717660	G	A	6	0.6384	0.9718	NA	NA	NA	NA	NA	NA	NA	NA
rs112087793	20	63652817	T	C	6	0.6583	1.0512	NA	NA	NA	NA	NA	NA	NA	NA
rs41308092	20	63693038	A	G	6	0.162	0.7769	NA	NA	NA	NA	NA	NA	NA	NA
Note: rs17652520 was used as a proxy for rs2077551
CHR = chromosome, N= number, OR = odds ratio

### Sheet: Table S5
Table S5: Polygenic risk score analyses results i) 'standard PRS' analysis ii) 'sex-specific PRS' analysis
i) 'standard PRS' analysis
								DeLong's test for two ROC curves
Training	Target	Target population	SNP p-value threshold	nSNPs	p-value	AUC (%)	95% CI (%)	D	df	p-value
Allen et al 2022	CleanUP-IPF	Overall	Published genome-wide sig	19	1.96x10-145	80.3	[78.1, 82.5]
		Males			2.94x10-117	80.27	[77.8, 82.7]	-0.19186	907.56	0.8479
		Females			1.87x10-30	80.84	[75.6, 86.1]
P-value thresholding
Training	Target	Target population	Best SNP p-value threshold	nSNPs	p-value	AUC (%)	95% CI (%)
Allen et al 2022	CleanUP-IPF	Overall	0.00045005	1028	2.73x10-83	80.48	[78.3, 82.7]
		Males	0.00045005	1027	3.70x10-66	80.23	[77.7, 82.7]	-0.6155	1053.5	0.5384
		Females	0.00050005	1098	1.42x10-18	81.83	[77.4, 86.3]
ii) 'sex-specific PRS' analysis
Training	Target	Target population	Best SNP p-value threshold	nSNPs	p-value	AUC (%)	95% CI (%)
Male specific (Colorado, US, UUS, UK, Genentech)	CleanUP-IPF	Males	0.3765	249644	5.99607e-58	78.21	[75.7, 80.8]
		Females	5.005e-05	453	2.39099e-17	78.69	[73.3, 84.1]
Female specific (Colorado, US, UUS, UK, Genentech)	CleanUP-IPF	Males	5e-08	28	1.53863e-53	74.89	[72.0, 77.8]
		Females	5e-08	28	2.99124e-14	75.97	[70.4, 81.5]
		DeLong's test for two ROC curves
	AUCs	D	df	p-value
male-male vs female-female	78.2% vs 76%	0.71877	901.09	0.4725
Note: PRS = polygenic risk score, SNP = single nucleotide polymorphism, ROC curve = receiver operating characteristic curve, AUC = area under the ROC Curve, df = degrees of freedom, 95% CI = 95% confidence interval
